# The impact of health literacy-sensitive design and heart age in a cardiovascular disease prevention decision aid: randomised controlled trial and end user testing

**DOI:** 10.1101/2021.09.20.21263868

**Authors:** Carissa Bonner, Carys Batcup, Julie Ayre, Erin Cvejic, Lyndal Trevena, Kirsten McCaffery, Jenny Doust

**Author notes:** **Correspondence:** Dr Carissa Bonner, Rm 128A, Edward Ford Building A27 | The University of Sydney | NSW | 2006, |, E. **Ethics approval:** This study has ethics approval from the University of Sydney Human Research Ethics Committee (ID 2019/774). **Trial registration:** The trial protocol was pre-registered at ANZCTR (Trial number ACTRN12620000806965).

## Abstract

**Introduction:** Shared decision making is as an essential principle for cardiovascular disease (CVD) prevention, where asymptomatic people are considering lifelong medication and lifestyle changes. This project aimed to develop and evaluate the first literacy-sensitive CVD prevention decision aid (DA) developed for people with low health literacy, and investigate the impact of literacy-sensitive design and heart age.

**Methods:** We developed the standard DA based on international standards. The literacy-sensitive version included simple language, supporting images, white space and a lifestyle action plan. A randomised trial included 859 people aged 45-74 using a 3 (DA: standard, literacy-sensitive, control) x 2 (heart age: heart age + percentage risk, percentage risk only) factorial design, with outcomes including prevention intentions/behaviours, gist/verbatim knowledge of risk, credibility, emotional response and decisional conflict. We iteratively improved the literacy-sensitive version based on end user testing interviews with 20 people with varying health literacy levels.

**Results:** Immediately post-intervention (n=859), there were no differences between the DA groups on any outcome. The heart age group was less likely to have a positive emotional response, perceived the message as less credible, and had higher gist/verbatim knowledge of heart age risk but not percentage risk. After 4 weeks (n=596), the DA groups had better gist knowledge of percentage risk than control. The literacy-sensitive decision aid group had higher fruit consumption, and the standard decision aid group had better verbatim knowledge of percentage risk. Verbatim knowledge was higher for heart age than percentage risk amongst those who received both.

**Discussion:** The literacy-sensitive DA resulted in increased knowledge and lifestyle change for participants with varying health literacy levels and CVD risk results. Adding heart age did not increase lifestyle change intentions or behaviour but did affect psychological outcomes, consistent with previous findings.

**MeSH Terms:** Health Literacy, Cardiovascular Diseases, Decision Making (Shared), Life Style, Decision Support Techniques
