## Appendix 2 for "The impact of health literacy-sensitive design and heart age in a cardiovascular disease prevention decision aid: randomised controlled trial and end user testing"

### Sheet: Sheet1
Feedback iteration	Changes made	Example quotes
Round 1 (participants 1-4, low health literacy)	Added the phrase ‘pick something you’re interested in knowing more about’ to the decision aid so it’s not something they already addressed	I’ll do the stop smoking because I think that's my biggest risk...For me personally, that’s my highest risk factor…I mean my diet is quite good anyway, I just put improve my diet. (P3)
	Made ‘choose 1 solution’ more clear in bold	Even though I didn't know I had to select only one, I mean the promptings showed that once you select more than one to tell you that I think that’s pretty good, clear (P2)
	Made it max 3 options in action plan rather than must be 3	Please answer pick three, oh I don’t want to pick three. Alright, I have to go on my own. Yeah, I’m in pain, that could be a good one. Okay. Now, let's save it, no got to pick the third one (P4)
Round 2 (participants 5-8, low health literacy)	Changed gender options to include ‘different identity’	I would include there a non-binary or similar option, which is fairly common in surveys these days and sort of more all inclusive if you do that (P5)
	Added instruction to consult with your GP before starting new exercise	Yeah, something in this that sort of says, you should consult, your GP or something before starting any of this. So consult with that or an exercise professional or something (P5)
	Made it clearer that you’ll be able to return to the look at more decision aid options	Oh, so which one? Oh dear. I think increase your physical, physical activity is the better one. (P8)
	Changed navigation buttons in decision aid to be clearer	Click Start to select another change. I'll just continue. All right, what can do the risk of having a heart attack or stroke, well I think for me, wait I’ve already done this, what’s happened. Just bear with me. (P6)
	Repeated instructions to choose 3 action plan options	how many am I supposed to choose. Is there like a limit? (P7)
	Added option to set a timer for 5 minutes and then exercise	sometimes even if you see this, I tend to just push this aside because I'm like, okay I can like do this much work in this hour (P7)
	Rename diet action plan as snacking	I don’t know whether snacking, my original impression of this was, is it really going to help you much. And I wouldn't. (P5)
	Changed wording of ‘how hard will it be to do’ to ‘how likely are you to do this plan in the next month’	It's not hard but it's just it's like, just too much work and study, so it's not really hard. It's just about busy getting your mind to put the things behind, find times. (P7)
	Added icons to the action plan sections	Maybe some visuals would help as well, some good visuals. (P7)
	Added aids to print/screenshot/email yourself the plan to end of action plan	Please write this plan down or print it out and put it somewhere that you’ll look at it a lot like on my fridge. Well, I'm not connected to a printer (P8)
	Reworded “actively playing with your children” in action plan – removed your	No kids. No grandkids (P8)
Round 3 (participants 9-15, high health literacy)	Changed gender option to non-binary/different identity	I don’t know about different identity, what does that mean. (P10)
	Switched order of questions about raised and assessed blood pressure/cholesterol	Like questions leading up to it probably need reversing. Actually, I think they repeat themselves, like the one we said about a year, in the last year, seem exactly the same questions, so maybe drop that first one and just leave the second one. (P10)
	Added in questions from auscvdrisk.com.au website on fruit, veg and physical activity to start of survey	But this doesn't ask for for exercise does it...I would think that is a very serious shortcoming...also, I guess, like if people are sitting all day long…and diet (P12)
	Added ‘only take medication if your GP recommends it’ to the start of all medication information	Maybe there should be something here, it might even say it in the next couple of lines that they should be looking at in that first box, going to a doctor about it. (P10)
	Added in title to pros and cons lists	These positives and negatives? I think some kind of explanation needs to be there, that this is the positive and negatives (P10)
	Changed supplements positive to ‘Supplements may help if you have a known vitamin deficiency’	Taking supplements will not reduce your chances of having a heart attack or stroke. Now, I don't see how that's a positive thing. (P15)
	Changed button to say ‘Continue survey’ instead of ‘Finish survey’	Oh it's gone all the way back. Right… so, finish survey..[oh this isn't the end] I apologise. I re-read it. I thought it was the end of it (P10)
	Added dancing to list of physical activity options	Yeah dancing because lately I've been thinking about, you know what just doing dancing at home (P14)
	Changed title of solution options from ‘items’ to ‘possible solutions’	I'm thinking maybe drag one healthy solution. (P10)
Round 4 (participants 16-20, high health literacy)	Added at the start of the survey ‘Your result will be the most accurate if you have your blood pressure and cholesterol levels.’	It should be perhaps emphasised at the beginning that you can come back to this calculator once you've actually got your cholesterol reading and your blood pressure. We encourage you to do that and come back to the calculator, it’ll give you a much more accurate result (P20)
	Removed limits on diastolic blood pressure input	I’ve got low blood pressure (P18) – Do you mind putting in 75 for now because otherwise you can’t continue (CB)
	Changed physical activity question to multiple choice	It comes and goes with the seasons...I have to think. I go to the gym three times a week, I do cycling. I do bush walking. (P20)
	Options of medications are only shown to those at a high or medium risk	Even clicking on the aspirin it only goes down to 3%. It says your risk level remains the same. So if I go to continue, it says don't take it if you don't need it. (P19)
	Made ‘unhealthy snacking’ bold	Ah but rather than snacking unhealthily, I don't know that I'm snacking unhealthily (P20)
